# Current status of anti-obesity medications and performance, an EHR based survey

**DOI:** 10.1101/2024.12.02.24318314

**Authors:** Xiaoyang Ruan, Rui Li, Liwei Wang, Shuyu Lu, Andrew Wen, Murali Sameer, Hongfang Liu

**Affiliations:** Department of health data science and AI, McWilliams School of Biomedical Informatics, University of Texas Health Science Center at Houston; Department of Clinical and Health Informatics, McWilliams School of Biomedical Informatics, University of Texas Health Science Center at Houston; Department of Surgery, McGovern Medical School, University of Texas Health Science Center at Houston

**Author notes:** Corresponding author: Hongfang Liu, PhD Postal address: 7000 Fannin Street #Suite 600, Houston, TX 77030.

**Keywords:** Anti-Obesity Medication, Body Weight, BMI, Lipid Profile, EHR

## Abstract

**Background:** Over the past two decades, the Food and Drug Administration (FDA) has significantly increased the approval of anti-obesity medications (AOMs) for obesity management. Both FDA-approved AOMs (F-AOMs) and Off-label AOMs (O-AOMs) have gained popularity and demonstrated promising results in randomized clinical trials (RCTs). However, their effectiveness in real-world settings remains less understood. In this study, we evaluated population-level responses to AOMs and individual variability, leveraging electronic health records (EHRs) as real-world data sources for a comprehensive analysis of obesity relevant metabolic metrics.

**Methods:** EHRs of patients with obesity or overweight diagnosis were retrieved from the University of Texas Physician (UT-Physician) and EPIC COSMOS database. F-AOMs and O-AOMs were analyzed for their effects on obesity relevant metrics including body weight, body mass index (BMI), blood pressure (BP), high-density lipoprotein (HDL), low-density lipoprotein (LDL), HbA1c, and triglyceride levels.

**Results:** From the UT-Physician (U) and COSMOS (C) datasets, we identified 610K (2015-2025) and 3.6M (2018-2024) patients as obese or overweight, and 71,318 (11.7%) and 1M (27.9%) with AOM exposures, respectively. During the study period, [U:72%; C:67%] of patients experienced more than one treatment session. The median exposure durations were [U:2.7; C:2.7] months for FDA-approved AOMs (F-AOMs) and [U:.3.0; C:3.1] months for off-label AOMs (O-AOMs). Across both cohorts, F-AOMs generally demonstrated greater weight-loss effects than O-AOMs. Tirzepatide and semaglutide were the most effective F-AOMs. Tirzepatide achieved 10% weight loss target in [U:42%; C:48%] of patients with long-term exposure (65-66 weeks), while semaglutide achieved this threshold in [U:23%; C:33%] of patients with long-term exposure (70-72 weeks). Both medications were also associated with improvements in blood pressure, HDL, LDL, triglycerides, and HbA1c. Among O-AOMs, topiramate demonstrated the most favorable long-term (84-86 weeks) outcomes, with 13% of patients achieving 10% weight loss in both cohorts. Substantial interindividual variability in treatment response was observed across all AOMs, regardless of diagnosis type or exposure duration. Notably, weight gain was observed for all AOMs, ranging from [U:8%; C:12%] for long-term tirzepatide exposure to [U:57%; C:53%] for long-term lisdexamfetamine exposure. Weight regain following AOM discontinuation was consistently observed across both cohorts for both O-AOMs (e.g., lisdexamfetamine) and F-AOMs (e.g., phentermine w/wo topiramate). Interestingly, the combination of metformin with semaglutide or tirzepatide was associated with attenuated weight regain after treatment discontinuation compared with semaglutide or tirzepatide monotherapy.

**Conclusions:** Our findings demonstrate real-world effectiveness of AOMs, particularly FDA-approved AOMs, in a subset of patients, while revealing substantial interindividual variability and notable discrepancies between EHR-based evidence and clinical trial results. These findings highlight the challenges of translating trial outcomes to routine practice and underscore the need for personalized obesity pharmacotherapy to improve effectiveness, adherence, and long-term sustainability of care.
