## Supplementary Tables for "Current status of anti-obesity medications and performance, an EHR based survey"

### Sheet: Supp Table 1
	Supp Table 1 Effect of Off-label and metformin related AOMs on body weight in the UT-Physician cohort
	AOM	Median Dose	Term	Exposure Length (wks)	Records/Patients	≥10% loss	≥5% loss	Weight Gain
	bupropion	200mg/d	Short	9[6,9] a	2087/1867	46(2%)	192(9%)	1043(50%)
			Medium	28[22,31]	1936/1723	105(5%)	343(18%)	980(51%)
			Long	83[64,99]	1217/1144	122(10%)	325(27%)	576(47%)
	canagliflozin	300mg/d	Short	9[6,9]	36/34	0(0%)	<5 c	18(50%)
			Medium	31[26,33]	27/25	0(0%)	<5	8(30%)
			Long	60[56,71]	12/12	0(0%)	<5	<5
	dapagliflozin	10mg/d	Short	9[6,9]	937/855	42(4%)	123(13%)	448(48%)
			Medium	28[22,30]	769/709	47(6%)	163(21%)	346(45%)
			Long	76[62,87]	343/340	30(9%)	95(28%)	146(43%)
	empagliflozin	25mg/d	Short	9[6,9]	1265/1132	34(3%)	141(11%)	571(45%)
			Medium	27[22,30]	985/918	38(4%)	177(18%)	441(45%)
			Long	73[61,85]	426/414	43(10%)	133(31%)	156(37%)
	empagliflozin linagliptin	10-5mg/d	Short	12[7,11]	24/22	0(0%)	<5	12(50%)
			Medium	32[25,33]	21/20	0(0%)	<5	12(57%)
			Long	65[61,82]	<11 b	-	-	-
	lisdexamfetamine	50mg/d	Short	8[6,9]	357/311	4(1%)	32(9%)	194(54%)
			Medium	27[21,29]	323/289	17(5%)	52(16%)	159(49%)
			Long	85[62,104]	205/196	19(9%)	38(19%)	117(57%)
	metformin	1000mg/d	Short	9[7,10]	10378/9131	314(3%)	1273(12%)	4838(47%)
			Medium	29[23,31]	10208/8841	480(5%)	1730(17%)	4722(46%)
			Long	85[65,100]	6666/6168	581(9%)	1748(26%)	2640(40%)
	metformin liflozin	25(lif)-2000(met) mg/d	Short	9[6,9]	2326/1845	47(2%)	229(10%)	1037(45%)
			Medium	25[21,28]	1008/864	39(4%)	144(14%)	432(43%)
			Long	76[62,90]	272/263	24(9%)	73(27%)	102(38%)
	metformin liflozin liptin	25(lif)-5(lip)-2000(met) mg/d	Short	8[6,9]	18/17	0(0%)	<5	9(50%)
			Medium	27[23,28]	12/12	0(0%)	<5	6(50%)
			Long	115[75,120]	<11	-	-	-
	metformin liptin	5(lip)-2000(met) mg/d	Short	13[12,11]	<11	-	-	-
			Medium	24[21,25]	12/9	0(0%)	1(8%)	9(75%)
			Long	85[72,92]	<11	-	-	-
	metformin litazone	30(lit)-1700(met) mg/d	Short	10[6,10]	314/284	5(2%)	28(9%)	163(52%)
			Medium	26[21,29]	139/125	<5	14(10%)	81(58%)
			Long	76[63,84]	32/32	<5	<5	16(50%)
	metformin others	-	Short	9[6,9]	122/106	<5	9(7%)	58(48%)
			Medium	28[24,32]	101/94	6(6%)	16(16%)	51(50%)
			Long	86[62,94]	47/45	<5	8(17%)	25(53%)
	metformin semaglutide	-	Short	10[7,10]	1761/1603	36(2%)	221(13%)	644(37%)
			Medium	27[21,29]	1424/1269	144(10%)	475(33%)	419(29%)
			Long	72[62,83]	414/399	80(19%)	168(41%)	100(24%)
	metformin tirzepatide	-	Short	10[7,10]	507/483	24(5%)	124(24%)	134(26%)
			Medium	26[21,29]	399/387	84(21%)	185(46%)	79(20%)
			Long	68[59,70]	43/43	10(23%)	18(42%)	12(28%)
	topiramate	100mg/d	Short	9[6,9]	1317/1156	29(2%)	128(10%)	638(48%)
			Medium	28[22,30]	903/809	64(7%)	206(23%)	391(43%)
			Long	84[65,98]	483/459	64(13%)	139(29%)	221(46%)
	zonisamide	200mg/d	Short	10[7,10]	110/99	<5	14(13%)	50(45%)
			Medium	30[23,31]	116/102	6(5%)	20(17%)	59(51%)
			Long	99[70,104]	95/89	6(6%)	22(23%)	52(55%)
	a Value shown as median[IQR]
	b Statistics only calculated for 11 or more observed records
	c Records with count <5 masked for patient privacy

### Sheet: Supp Table 2
	Supp Table 2 Effect of Off-label and metformin related AOMs on body weight in the COSMOS cohort
	AOM	Exposure Term	Exposure Length (wks)	Records/Patients	≥10% loss	≥5% loss	Weight Gain
	bupropion	Short	9[6,9] a	79392/65115	1597(2%)	7182(9%)	40142(51%)
	bupropion	Medium	29[22,31]	65438/54232	3824(6%)	11309(17%)	33579(51%)
	bupropion	Long	88[66,109]	48124/41114	5345(11%)	12031(25%)	23997(50%)
	canagliflozin	Short	8[6,9]	1605/1383	17(1%)	132(8%)	770(48%)
	canagliflozin	Medium	28[21,31]	1041/916	55(5%)	160(15%)	494(47%)
	canagliflozin	Long	92[66,107]	598/551	46(8%)	156(26%)	249(42%)
	dapagliflozin	Short	8[5,9]	15683/13400	432(3%)	1855(12%)	7081(45%)
	dapagliflozin	Medium	29[22,31]	11302/10042	642(6%)	2209(20%)	4958(44%)
	dapagliflozin	Long	80[64,93]	6183/5878	705(11%)	1785(29%)	2504(40%)
	dapagliflozin saxagliptin	Short	11[9,10]	<11 b	-	-	-
	dapagliflozin saxagliptin	Medium	32[23,34]	<11	-	-	-
	dapagliflozin saxagliptin	Long	94[85,115]	<11	-	-	-
	empagliflozin	Short	9[6,9]	33960/28512	830(2%)	3643(11%)	14987(44%)
	empagliflozin	Medium	28[22,30]	23587/20882	1446(6%)	4713(20%)	9989(42%)
	empagliflozin	Long	80[63,95]	12336/11634	1416(11%)	3738(30%)	4577(37%)
	empagliflozin linagliptin	Short	8[6,9]	374/309	<11	32(9%)	193(52%)
	empagliflozin linagliptin	Medium	30[23,32]	287/246	<11	43(15%)	133(46%)
	empagliflozin linagliptin	Long	87[66,107]	198/172	13(7%)	52(26%)	80(40%)
	lisdexamfetamine	Short	8[5,9]	10804/8838	215(2%)	1068(10%)	5425(50%)
	lisdexamfetamine	Medium	29[22,31]	9005/7671	712(8%)	1914(21%)	4503(50%)
	lisdexamfetamine	Long	86[65,107]	5455/4907	604(11%)	1349(25%)	2894(53%)
	metformin	Short	9[6,9]	198776/153155	4595(2%)	20325(10%)	92512(47%)
	metformin	Medium	29[23,31]	183813/144783	9169(5%)	31137(17%)	83160(45%)
	metformin	Long	93[68,115]	155431/129034	15999(10%)	43675(28%)	60735(39%)
	metformin liflozin	Short	9[6,9]	2833/2218	41(1%)	240(8%)	1254(44%)
	metformin liflozin	Medium	29[22,30]	2184/1829	95(4%)	376(17%)	930(43%)
	metformin liflozin	Long	88[66,106]	1727/1520	170(10%)	471(27%)	611(35%)
	metformin liflozin liptin	Short	8[4,8]	48/45	<11 c	<11	19(40%)
	metformin liflozin liptin	Medium	28[23,32]	<11	-	-	-
	metformin liflozin liptin	Long	78[68,110]	<11	-	-	-
	metformin liptin	Short	9[6,9]	5584/4325	93(2%)	474(8%)	2668(48%)
	metformin liptin	Medium	29[23,31]	4891/3949	183(4%)	688(14%)	2259(46%)
	metformin liptin	Long	93[68,113]	4238/3656	383(9%)	1060(25%)	1706(40%)
	metformin litazone	Short	10[6,9]	300/235	<11	27(9%)	142(47%)
	metformin litazone	Medium	29[24,32]	288/227	<11	33(11%)	155(54%)
	metformin litazone	Long	100[69,124]	315/266	26(8%)	69(22%)	154(49%)
	metformin others	Short	9[6,9]	1655/1264	47(3%)	158(10%)	804(49%)
	metformin others	Medium	29[23,31]	1461/1130	46(3%)	186(13%)	759(52%)
	metformin others	Long	91[67,113]	1254/1052	88(7%)	302(24%)	511(41%)
	metformin semaglutide	Short	9[6,9]	31777/26850	707(2%)	4408(14%)	11135(35%)
	metformin semaglutide	Medium	28[22,30]	24978/21622	2725(11%)	8059(32%)	7174(29%)
	metformin semaglutide	Long	75[61,87]	10453/9809	2159(21%)	4729(45%)	2396(23%)
	metformin tirzepatide	Short	9[6,9]	11585/10493	554(5%)	2698(23%)	3168(27%)
	metformin tirzepatide	Medium	27[21,29]	9126/8444	2024(22%)	4442(49%)	1704(19%)
	metformin tirzepatide	Long	67[58,73]	2127/2110	741(35%)	1285(60%)	304(14%)
	topiramate	Short	8[5,8]	38017/31132	755(2%)	3766(10%)	18378(48%)
	topiramate	Medium	28[21,30]	24428/20231	1780(7%)	5118(21%)	11671(48%)
	topiramate	Long	86[65,108]	14004/12075	1875(13%)	4016(29%)	6737(48%)
	zonisamide	Short	8[5,8]	2212/1835	36(2%)	212(10%)	1117(50%)
	zonisamide	Medium	28[22,31]	1675/1423	105(6%)	306(18%)	872(52%)
	zonisamide	Long	95[67,120]	1481/1251	177(12%)	394(27%)	754(51%)
	a Value shown as median[IQR]
	b Statistics only calculated for 11 or more observed records
	c Records with count <5 masked for patient privacy

### Sheet: Supp Table 3
	Supp Table 3 Scenarios for obtaining measurements around drug exposure period
		Start measurement	End measurement
	Scenario 1	Within flanking range* before drug exposure start	Within flanking range after drug exposure end
	Scenario 2	Within flanking range before drug exposure start	Before drug exposure end
	Scenario 3	After drug exposure start	Within flanking range after drug exposure end
	Scenario 4	After drug exposure start	Before drug exposure end
	* Flanking range determined by equation (90 * exposure days / 365 days)
